# Th17.1 cell driven sarcoidosis-like inflammation after anti-BCMA CAR T cells in multiple myeloma

**DOI:** 10.1101/2022.12.08.22283148

**Authors:** Alexander M. Leipold, Rudolf A. Werner, Johannes Düll, Pius Jung, Mara John, Emilia Stanojkovska, Xiang Zhou, Hannah Hornburger, Anna Ruckdeschel, Oliver Dietrich, Fabian Imdahl, Tobias Krammer, Stefan Knop, Andreas Rosenwald, Andreas Buck, Leif Erik Sander, Hermann Einsele, K. Martin Kortüm, Antoine-Emmanuel Saliba, Leo Rasche

**Affiliations:** Helmholtz Institute for RNA-based Infection Research (HIRI), Helmholtz-Center for Infection Research (HZI), Würzburg, Germany; Mildred Scheel Early Career Center, University Hospital of Würzburg, Würzburg, Germany; Department of Nuclear Medicine, University Hospital Würzburg, Würzburg, Germany; Department of Internal Medicine 2, University Hospital of Würzburg, Würzburg, Germany; Department of Internal Medicine 1, University Hospital of Würzburg, Würzburg, Germany; Institute of Pathology, University of Würzburg, Würzburg, Germany; Charité - Universitätsmedizin Berlin, Department of Infectious Diseases and Respiratory Medicine, Charité, Universitätsmedizin Berlin, Berlin, Germany; German Center for Lung Research (DZL)

## Abstract

Pseudo-progression and flare-up phenomena constitute a novel diagnostic challenge in the follow-up of patients treated with immune-oncology drugs. We present a case study on pulmonary flare-up after Idecabtagen Vicleucel (Ide-cel), a BCMA targeting CAR T-cell therapy, and used single-cell RNA-seq (scRNA-seq) to identify a Th17.1 driven autoimmune mechanism as the biological underpinning of this phenomenon. By integrating datasets of various lung pathological conditions, we revealed transcriptomic similarities between post CAR T pulmonary lesions and sarcoidosis. Furthermore, we explored a noninvasive PET based diagnostic approach and showed that tracers binding to CXCR4 complement FDG PET imaging in this setting, allowing discrimination between immune-mediated changes and true relapse after CAR T-cell treatment. In conclusion, our study highlights a Th17.1 driven autoimmune phenomenon after CAR T, which may be misinterpreted as disease relapse, and that imaging with multiple PET tracers and scRNA-seq could help in this diagnostic dilemma.
