## Supplemental Table 1 for "Th17.1 cell driven sarcoidosis-like inflammation after anti-BCMA CAR T cells in multiple myeloma"

### Sheet: Table S1
Data quality; Public datasets; QC filtering; Gene signatures
Table Page	Information	Legend
1	Data quality	scRNA-seq data quality metrics from CellRanger output of data generated in the present study. ‘Identifier’ shows the name of the library in the manuscript. ‘Library’ shows the formal library name (also used in EGA).
2	Publicly available datasets	Description of publicly available datasets used for data integration and projection. ‘Reference’ shows an identifier based on the first author of the respective study. ‘Title’ shows the manuscript title. ‘Journal’ indicates where the article was published. ‘Condition’ indicates the underlying disease context. ‘PMID’ and ‘DOI’ show identifiers to access the manuscripts. The database and respective…
3	Quality filtering metrics and thresholds	Quality metrics and customized parameters used for quality filtering of all datasets that were used in this study. Parameters were customized in order to account for varying underlying data qualities between studies. ‘Identifier’ indicates the name of the datasets generated in the present study or the first author of the respective study public data is derived from (analogue to ‘Reference’ in Tab…
4	Gene signatures	Description of Th1-polarized Th17 signatures used for module score calculation. ‘Reference’ shows an identifier based on the first author of the respective study. ‘Title’ shows the manuscript title. ‘Cluster’ indicates the subset from the original publication. ‘PMID’ and ‘DOI’ show identifiers to access the manuscripts. ‘Genes’ shows the gene set of the respective signature.

### Sheet: 1
Identifier	Library	No. of cells	No. of reads	Mean reads/cell	Median genes per cell	Median UMI counts/cell	Total genes detected
CART_BAL_replicate1	A8_3	3764	568552751	151050	2571	7772	22987
CART_BAL_replicate2	A9_3	4180	560896591	134186	2772	8760	23017
EMD	B10_3	18491	559840433	30276	1970	8744	23172

### Sheet: 2
Reference	Title	Journal	Condition	PMID	DOI	Access
LiaoSY et al.	Single-cell RNA sequencing identifies macrophage transcriptional heterogeneities in granulomatous diseases	Eur. Respir. J.	Pulmonary sarcoidosis	33602861	10.1183/13993003.03794-2020	GEO: GSE184735
LiaoM et al.	Single-cell landscape of bronchoalveolar immune cells in patients with COVID-19	Nature Medicine	Healthy Control (HC1, HC2, HC3)	32398875	10.1038/s41591-020-0901-9	GEO: GSE145926
Wendisch et al.	SARS-CoV-2 infection triggers profibrotic macrophage responses and lung fibrosis	Cell	COVID-19 ARDS	34914922	10.1016/j.cell.2021.11.033	EGA: EGAS00001004928
Damsky et al.	Inhibition of type 1 immunity with tofacitinib is associated with marked improvement in longstanding sarcoidosis	Nature Communications	Cutaneous sarcoidosis	35668129	10.1038/s41467-022-30615-x	GEO: GSE169147
DaVia et al.	Homozygous BCMA gene deletion in response to anti-BCMA CAR T cells in a patient with multiple myeloma	Nature Medicine	Post CAR T relapse MM, IMD	33619368	10.1038/s41591-021-01245-5	GEO: GSE143317
DeJong et al.	The multiple myeloma microenvironment is defined by an inflammatory stromal cell landscape	Nature Immunology	Newly diagnosed MM, IMD	34017122	10.1038/s41590-021-00931-3	ArrayExpress: E-MTAB-9139

### Sheet: 3
Identifier	Condition	Min. UMIs detected	Max. UMIs detected	Min. Genes detected	Max. Genes detected	Min. % mitochondrial counts	Max. % mitochondrial counts
CART_BAL	Present study	1300	90000	750	7500	0.2	10
EMD	Present study	1000	50000	500	5000	0.2	12.5
LiaoSY	Pulmonary Sarcoidosis	700	60000	500	7000	0.2	15
LiaoM	Healthy controls	500	40000	300	5500	0.2	25
Wendisch	COVID-19 ARDS	500	60000	300	7000	0.2	13
Damsky	Cutaneous Sarcoidosis	500	40000	300	6500	0.2	15
DaVia	Post-CAR T relapse MM IMD	1000	65000	100	7500	0.2	20
DeJong	Newly diagnosed MM IMD	500	30000	200	4000	0.2	10

### Sheet: 4
Reference	Title	Cluster	PMID	DOI	Genes
Nathan et al.	Multimodally profiling memory T cells from a tuberculosis cohort identifies cell state associations with demographics, environment and disease	C-16: CD4+ CCR6+CXCR3+ Th1/TH17	34031617	10.1038/s41590-021-00933-1	CCR6, DPP4, CTSH, LGALS3, BHLHE40, PDE4D
Gideon et al.	Multimodal profiling of lung granulomas in macaques reveals cellular correlates of tuberculosis control	T1-T17	35483355	10.1016/j.immuni.2022.04.004	RORA, RORC, RBPJ, BHLHE40, FURIN, COTL1, CCL20, CCR6, IL23R, CXCR3, IFNG, TNF
